# Cross-sectional seroprevalence study of Lassa fever in three southern Nigerian states

**DOI:** 10.64898/2025.12.17.25342407

**Authors:** David Simons, Christina Harden, Natalie Imirzian, Katharine Thompson, Nzube Michael Ifebueme, Sunday Eziechina, Helen Ezigbo, Diana Marcus, Fisayomi Aderibigbe, James Koninga, Martin Meremikwu, Lina Moses, David W. Redding, Sagan Friant

## Abstract

Lassa virus (LASV) transmission varies markedly across West Africa, yet its local drivers are poorly understood. We conducted a cross-sectional study in nine villages across three Nigerian states, testing 1,874 individuals for LASV IgG antibodies and analyzing questionnaire data for correlates of exposure. Overall seroprevalence was 3.3% but was highly heterogeneous, ranging from 1.6% to 5.2% between states. We found no consistent demographic, environmental, or behavioural risk factors, and age-seroprevalence patterns differed markedly between villages. Furthermore, we observed no significant village-wide spatial clustering of seropositive households. Our findings indicate that LASV exposure is driven by complex, hyper-local factors rather than by generalizable risk profiles or geography. This challenges the efficacy of spatially-targeted interventions, supporting instead household-level mitigation strategies and integrated One Health approaches to control this endemic disease.

**Article Summary Line:** Lassa virus seroprevalence in rural Nigeria exhibits marked village-level heterogeneity, indicating that transmission is driven by hyper-local, household-scale dynamics rather than broad regional risk factors.
