## Appendix Table 1 for "Cross-sectional seroprevalence study of Lassa fever in three southern Nigerian states"

### Sheet: appendix_table_1
Variable	Parameter	Estimate	95% CrI	Evidence_of_Difference
Household size (individuals)	Between-Village SD	1.099	[0.565, 2.041]	Strong Evidence
Number of buildings	Between-Village SD	1.27	[0.717, 2.319]	Strong Evidence
Single-room buildings	Between-Village SD	1.57	[0.967, 2.619]	Strong Evidence
Proximity to bush	Between-Village SD	1.297	[0.767, 2.268]	Strong Evidence
Proximity to farm	Between-Village SD	2.311	[1.367, 4.006]	Strong Evidence
Type of toilet	Between-Village SD	1.025	[0.522, 1.896]	Strong Evidence
Rodents enter home	Between-Village SD	0.478	[0.036, 1.185]	Weak/No Evidence
Rodent removal: Animals (Cat/Dog)	Between-Village SD	0.793	[0.404, 1.491]	Strong Evidence
Rodent removal: Poison	Between-Village SD	0.747	[0.367, 1.381]	Strong Evidence
Rodent removal: Sticks	Between-Village SD	0.582	[0.275, 1.071]	Strong Evidence
Rodent removal: Traps	Between-Village SD	0.634	[0.276, 1.201]	Strong Evidence
Rodent use: Dispose	Between-Village SD	0.168	[0.009, 0.536]	Weak/No Evidence
Rodent use: Eat	Between-Village SD	0.975	[0.145, 2.386]	Strong Evidence
Rodent use: Feed to animals	Between-Village SD	0.263	[0.01, 0.784]	Weak/No Evidence
Age (years)	Between-Village SD	0.744	[0.034, 2.278]	Weak/No Evidence
Sex	Between-Village SD	0.096	[0.005, 0.261]	Weak/No Evidence
Education	Primary	0.453	[0.221, 0.856]	Strong Evidence
Education	Secondary	0.526	[0.274, 0.981]	Strong Evidence
Education	Post-secondary	0.169	[0.008, 0.453]	Weak/No Evidence
Months residence in year	Between-Village SD	0.255	[0.072, 0.534]	Weak/No Evidence
Born in study village	Between-Village SD	1.032	[0.593, 1.898]	Strong Evidence
Field entry	Between-Village SD	0.332	[0.013, 1.018]	Weak/No Evidence
Forest entry	Between-Village SD	1.081	[0.611, 1.931]	Strong Evidence
Rodent consumption (Current)	Between-Village SD	2.287	[1.394, 3.748]	Strong Evidence
Past rodent consumption only	Between-Village SD	0.424	[0.108, 0.945]	Strong Evidence
Cleaned rodent excreta	Between-Village SD	0.723	[0.032, 2.403]	Weak/No Evidence
Occupation: Farming (own land)	Between-Village SD	0.088	[0.046, 0.166]	Weak/No Evidence
Occupation: Agricultural work (hired)	Between-Village SD	0.055	[0.03, 0.107]	Weak/No Evidence
Reason: Taste	Between-Village SD	0.133	[0.073, 0.24]	Weak/No Evidence
Reason: Availability	Between-Village SD	0.073	[0.034, 0.143]	Weak/No Evidence
Reason: Cheap	Between-Village SD	0.092	[0.052, 0.167]	Weak/No Evidence
Reason: Nutrition	Between-Village SD	0.069	[0.035, 0.137]	Weak/No Evidence
Reason: Cultural	Between-Village SD	0.091	[0.054, 0.157]	Weak/No Evidence
